# Validating an Approach for Estimating Appropriate Black Participation in Clinical Trials

**DOI:** 10.1101/2023.07.24.23293100

**Authors:** Jeremy M. Berg, Juan C. Celedón, Naudia N. Jonassaint

## Abstract

Representation of different groups at appropriate levels in clinical trials is of great importance. Factors affecting what appropriate levels include the demographics at the trial sites and the prevalence of the condition under study in different populations. We examined 359 trials published in New England Journal of Medicine, Journal of the American Medical Association (JAMA), and the Lancet in 2020 for information about Black participation rates. Sufficient information for analysis was available in 58 trials. Simulations including both site demographics and prevalence factors revealed that observed Black participation rates were reasonably well correlated with estimated potential Black participation rates, but that actual participation rates were lower than potential rates in 47 out of 58 trials. This approach could be used to estimate appropriate participation rates prior to trial initiation and for analysis of trials upon completion. Promotion of such transparency standards will aid future analyses and should help drive improvements in representation over time.

Clinical trials represent important opportunities to test potential interventions in groups of individuals who can provide meaningful data and who represent populations who might benefit from the trial results. This has been described and highlighted by the recent report “Improving Representation in Clinical Trials and Research: Building Research Equity for Women and Underrepresented Groups” from the United States National Academy of Sciences^1^. One of the overarching conclusions from this report is:
