## Supplementary table for "Validating an Approach for Estimating Appropriate Black Participation in Clinical Trials"

### Sheet: Sheet1
Use	Journal	First Author	Condition	Location	Sites	N	Infomration about race	Black particpants	Black%	Estimated prevalence factor
Y	JAMA	Baer	Weight management	US	18	840	Yes	93	0.110714	1.83
Y	JAMA	Chlebowski	Breast cancer	US	40	27347	Yes (Race as variable)	2738	0.100121	0.7
Y	JAMA	Costa	Lower limb fracture	UK	24	1541	Yes	49	0.0317975	0.75
Y	JAMA	Eisenberg	Smoking	Canada	16	378	Yes	11	0.0291005	1
Y	JAMA	Forno	Asthma and vitamin D in children	US	7	192	Yes	100	0.520833	5.64
Y	JAMA	Kotecha	Atrial fibrillation	UK	3	160	Yes	3	0.01875	0.58
Y	JAMA	Kupperman	Trial of labor after cesarean section	US	5	1470	Yes	116	0.0789116	1.15
Y	JAMA	Laffel	Type 1 diabetes	US	14	153	Yes	12	0.0784314	0.78
Y	JAMA	Lenze	COVID-19 treatment	US	2	152	Yes	38	0.25	1.59
Y	JAMA	Marc	Bronchopulomary dysplasia in preterm infants	Canada	16	456	Yes	51	0.111842	1.63
Y	JAMA	Matta	Sunscreen ingredient absorption	US	1	48	Yes	23	0.479167	0.14
Y	JAMA	Milstone	Staphylococcus aureus transmission	US	2	198	Yes	57	0.287879	1.83
Y	JAMA	Minneci	Appendicitis	US	10	1057	Yes	69	0.0652791	0.35
Y	JAMA	Moskowitz	Septic shock	US	14	184	Yes	34	0.184783	1.7
Y	JAMA	Park	Smoking after recently diagnosed cancer	US	2	303	Yes	31	0.10231	0.98
Y	JAMA	Pratley	Type 1 diabetes in older adults	US	22	203	Yes	6	0.0295567	0.78
Y	JAMA	Schisterman	Male infertility	US	4	2370	Yes	55	0.0232068	2
Y	JAMA	Self	COVID-19 treatment	US	40	479	Yes	112	0.23382	2.5
Y	JAMA	Turan	Abdominal surgery	US	2	568	Yes	29	0.0510563	0.5
Y	JAMA	Tuuli	Obesity after cesarean section	US	6	1608	Yes	905	0.562811	1.6
Y	JAMA	Valderrabano	Persistent atrial fibrillation	US	12	343	Yes	7	0.0204082	0.67
Y	JAMA	von Dach	Uncomplicated gram-negative bacteremia	Switzerland	3	498	Yes	5	0.0100402	1
Y	JAMA	Walline	Myopia in children	US	2	298	Yes	29	0.0973154	1.08
Y	JAMA	Wolf	Iron-deficiency anemia	US	27	242	Yes	100	0.413223	2.17
Y	Lancet	Cameron	Emergency contraception	UK	29	636	Yes	92	0.144654	1.61
Y	Lancet	Chalmers	Eczema in newborns	UK	16	1394	Yes	53	0.0380201	1.87
Y	Lancet	Fidler	HIV treatment	UK	6	60	Yes	2	0.0333333	20
Y	Lancet	Folegatti	COVID-19 vaccine	UK	5	1077	Yes	6	0.00557103	1.7
Y	Lancet	Hashim	Urinary tract infection in men	UK	7	407	Yes	2	0.004914	1
Y	Lancet	Mackensie	Gout	UK, Denmark, Sweden	18	6128	Yes	18	0.00293734	1.25
Y	Lancet	Manning	Malaria vaccine safety	US	1	49	Yes	18	0.367347	20
Y	Lancet	Ramasamy	COVID-19 vaccine	UK	2	325	Yes	0	0	1.69
Y	Lancet	Richards	Anemia before surgery	UK	46	487	Yes	33	0.0677618	1.35
Y	Lancet	Rosmarin	Vitiligo	US	26	157	Yes	14	0.089172	1
Y	Lancet	Yannopoulos	Ventricular fibrillation	US	1	30	Yes	2	0.0666667	1.8
Y	NEJM	Ahdoot	Prostate cancer	US	1	2103	Yes	289	0.137423	1.66
Y	NEJM	Anderson	COVID-19 vaccine	US	3	40	Yes	0	0	1.7
Y	NEJM	Bhasin	Falls and fractures in older people	US	10	5451	Yes	292	0.0535682	0.56
Y	NEJM	Breton	Type 1 diabetes	US	4	101	Yes	0	0	0.73
Y	NEJM	CODA Collaborative	Appendicitis	US	25	1552	Yes	138	0.0889175	0.51
Y	NEJM	Cohen	Bacterial vaginosis	US	4	228	Yes	95	0.416667	2.22
Y	NEJM	Conradie	Drug resistant pulmonary tuberculosis	South Africa	3	109	Yes	83	0.761468	6.3
Y	NEJM	Dellon	Eosinophilic gastritis	US	22	65	Yes	3	0.0461538	1
Y	NEJM	Doria	Type 1 diabetes	US, Canada, Denmark	16	530	Yes	58	0.109434	1.42
Y	NEJM	Douglas	Thyroid eye disease	US, Europe	13	83	Yes	6	0.0722892	2.09
Y	NEJM	Finkelstein	Hospital superutilization	US	2	782	Yes	429	0.548593	1.61
Y	NEJM	Jackson	COVID-19 vaccine	US	2	45	Yes	2	0.0444444	1.7
Y	NEJM	Juul	Neuroprotection in preterm infants	US	19	936	Yes	240	0.25641	1.52
Y	NEJM	Keech	COVID-19 vaccine	Australia	2	131	Yes	2	0.0152672	1.7
Y	NEJM	Kirpalani	Transfusion in preterm infants	US	19	1824	Yes	818	0.448465	1.52
Y	NEJM	Lebwohl	Chronic plaque psoriasis	US, Canada	30	331	Yes	29	0.0876133	0.53
Y	NEJM	Litonjua	Asthma and vitamin D in mothers	US	3	806	Yes	347	0.430521	1.43
Y	NEJM	Lookstein	Dysfunctional dialysis arteriovenous fistulas	US, Japan, New Zealand	29	330	Yes	102	0.309091	1.3
Y	NEJM	Manyonda	Uterine fibroids	UK	29	254	Yes	102	0.401575	3
Y	NEJM	Quattrin	Type 1 diabetes	US	31	84	Yes	5	0.0595238	0.73
Y	NEJM	Stone	COVID-19 treatment	US	7	243	Yes	40	0.164609	1.9
Y	NEJM	Walsh	COVID-19 vaccine	US	4	195	Yes	3	0.0153846	1.7
Y	NEJM	Weinreich	COVID-19 treatment	US	27	275	Yes	35	0.127273	1
N	JAMA	Algera	ICU patients without ARDS	Netherlands	8	980	No information
N	JAMA	Ali	Depression and diabetes	India	4	404	No information
N	JAMA	Angus	COVID-19 treatment	8 countries	121	384	Yes	15	0.0390625
N	JAMA	Antoszyk	Vitreous hemorrhage diabetic retinopathy	US, Canada	62	205	Yes	27	0.131707
N	JAMA	Arkell	Cannabidiol and THC on driving performance	Netherlands	1	26	No information
N	JAMA	Armstrong	Heart failure with preserved ejection fraction	21 countries	167	789	No information
N	JAMA	Baxter	Infraenal abdominal aortic aneurysms	US	22	254	White, other
N	JAMA	Bhatnager	Malignant pleural effusion	UK	17	330	No information
N	JAMA	Bischoff-Ferrari	Clinical outcomes in adults over 70	Europe	7	2157	No information
N	JAMA	Butler	Probiotics use and antibiotics	UK	23	310	No information
N	JAMA	Cai	Knee osteoarthritis with bone marrow lesions	Australia	4	223	No information
N	JAMA	Campbell	Large vessel occlusion ischemic stroke	Australia, New Zealand	28	300	No information
N	JAMA	Chen	Chikungunya vaccine	5 countries	6	400	Aboriginal, white, Black, Asian, Other, unknown
N	JAMA	Comstock	Breast cancer screening	US, Germany	48	1361	Yes	61	0.04482
N	JAMA	Dequin	COVID-19 treatment	France	9	148	No information
N	JAMA	Franz	Low birth weight infants	Europe	36	1013	Predominantly white German
N	JAMA	Freund	Acute heart failure	France	15	502	No information
N	JAMA	Fujii	Septic shock	Australia, New Zealand, Brazil	10	211	No information
N	JAMA	Futier	Major abdominal surgery in high-risk patients	France	20	775	No information
N	JAMA	Issa	Chronic pancreatitis	Netherlands	20	88	No information
N	JAMA	Jabbar	Hypothyroidism and acute myocardial infarction	UK	6	95	No information
N	JAMA	Karalapillai	Major surgery	Australia	1	1236	No information
N	JAMA	Kim	Acute cononary syndrome	South Korea	38	3056	No information
N	JAMA	Lamontagne	Vasodilatory hypotension	UK	65	2600	No information
N	JAMA	Li	COVID-19 treatment	China	7	103	No information
N	JAMA	Lomivorotov	Cardiac surgery in infants	China, Brazil, Russia	4	394	No information
N	JAMA	MacKay	Sleep apnea	Australia	6	102	White,
N	JAMA	Natalucci	Neuroprotection in preterm infants	Switzerland	5	345	No information
N	JAMA	Nicholls	Cardiovascular events	22 countries	675	13078	Yes, race as variable	346	0.0264566
N	JAMA	Okereke	Depression and vitamin D	US	N/A	18353	Yes (Race as variable)	3407	0.185637
N	JAMA	Parsons	Early stage prostate cancer	US	91	442	Yes	50	0.113122
N	JAMA	Pereira	Acute cononary syndrome or coronary artery disease	US, Canada, South Korea, Mexico	40	5302	Yes, race as variable	124	0.0233874
N	JAMA	Petrie	Heart failure	2 countries	410	4744	Yes	226	0.0476391
N	JAMA	Rämö	Displaced humoral shaft fractures	Finland	2	82	No information
N	JAMA	Ranieri	Acute respiratory distress syndrome	Europe	74	301	No information
N	JAMA	Ray	Acute coronary syndrome and Type 2 diabetes	13 countries	190	2418	White, Asian, other
N	JAMA	Reichenbach	Knee osteoarthritis	Switzerland	1	220	No information
N	JAMA	Rowell	Traumatic brain injury	US, Canada	59	839	Yes	149	0.177592
N	JAMA	Schmeltz	Colorectal cancer screening	France	N/A	1446 practices	N/A
N	JAMA	Schuh	Refractory acute asthma	Canada	7	818	No information
N	JAMA	Sheppard	Hypertension	UK	69	569	White, other
N	JAMA	Singh	Cytomegalovirus after liver transplant	US	6	205	No information
N	JAMA	Spinner	COVID-19 treatment	US, Europe, Asia	105	596	Yes	99	0.166107
N	JAMA	Steinberg	Paroxysmal atrial fibrillation and hypertension	Russian Federation, Poland, Germany	5	302	No information
N	JAMA	Tap	Advanced soft tissue sarcoma	25 countries	110	509	Yes	14	0.0275049
N	JAMA	Tomazini	Acute respiratory distress syndrome and COVID-19	Brazil	41	299	No information
N	JAMA	Tong	MRSA bacteremia	Australia, New Zealand, Singapore, Israel	27	352	No information
N	JAMA	Udelson	Heart failure with preserved ejection fraction	US, Canada	59	181	Yes	36	0.198895
N	JAMA	Weitz	Knee arthroplasty	13 countries	54	600	Yes	11	0.0183333
N	JAMA	Wijnberge	Elective noncardiac surgery	Netherlands	1	68	No information
N	JAMA	Wilson	Idiopathic pulmonary fibrosis	UK	39	341	No information
N	JAMA	Xia	COVID-19 vaccine	China	1	320	No information
N	JAMA	Young	ICU patients with invasive mechanical ventilation	Australia, New Zealand, UK, Ireland, Canada	50	26828	No information
N	JAMA	Zarbock	Acute kidney injury	Germany	26	596	No information
N	Lancet	Abramson	Large B-cell lymphoma	US	14	269	No information
N	Lancet	Benjamin	B-cell acute lymphoblastic leukemia	5 countries	13	21	No information
N	Lancet	Birtle	Urothelial cancer	UK	71	261	No information
N	Lancet	Biswal	Dengue vaccine	8 countries	28	20099	No information
N	Lancet	Böhm	Renal denervation	9 countries	44	331	Yes	67	0.202417
N	Lancet	Brunt	Breast cencer radiotherapy	UK	97	4096	No information
N	Lancet	Burmester	Rheumatoid arthritis	6 countries	39	259	Yes	0	0
N	Lancet	Burn	Lynch syndrome	>6 countries	43	861	No information
N	Lancet	Butler	Influenza	15 countries	25	3266	No information
N	Lancet	Chamberlain	Status epilepticus	US	58	462	Yes	193	0.417749
N	Lancet	Chu	Missed miscarriage	UK	28	711	Yes	27	0.0379747
N	Lancet	Cortes	triple negative breast cancer	29 countries	209	847	Yes	37	0.0436836
N	Lancet	Costa	Achilles tendon rupture	UK	39	540	No information
N	Lancet	Croop	Migraine	US	92	741	Yes	111	0.149798
N	Lancet	Cuzick	Breast cancer prevention	18 countries	153	3864	No information
N	Lancet	Deadhar	Psoriatic arthritis	13 countries	86	381	White, other
N	Lancet	Deadhar	Axial spondyloarthritia	15 countries	107	303	White, Asian, other
N	Lancet	Dias	Bicortical fracture of the wrist	UK	31	363	White, other, unknown
N	Lancet	Dimopoulos	Relapsed multiple myeloma	4 countries	102	466	White, Asian, other
N	Lancet	Ferrari	Percutaneous coronary intervention	27 countries	365	6007	Yes	23	0.00382887
N	Lancet	Fitzgerald	Barrett's esophogus	UK	109	13222	No information
N	Lancet	Furtado	COVID-19 treatment	Brazil	57	397	No information
N	Lancet	Galsky	Metastatic urothelial cancer	35 countries	221	1213	Yes	8	0.00659522
N	Lancet	Garcia-Marcinkiewicz	Laryngoscopy small infants	US, Australia	5	564	No information
N	Lancet	Gimbel	Acute coronary syndrome	Netherlands	12	1002	No information
N	Lancet	Grosicki	Multiple myeloma	23 countries	123	402	White, other (as variable)
N	Lancet	Gureje	Psychosis	Nigeria, Uganda	2	307	No information
N	Lancet	Gutzmer	Melanoma	20 countries	112	514	White, other
N	Lancet	Hallifax	Spontaneous peeumothorax	UK	24	236	Yes	4	0.0169492
N	Lancet	HALT-IT Trial Collaborators	Acute GI bleeding	16 countries	164	12009	No information
N	Lancet	Hill	Acute ischemic stroke	8 countries	48	1005	No information
N	Lancet	HIP ATTACK Investigators	Hip fracture	17 countries	69	2970	No information
N	Lancet	Hoffman	Preterm delivery	6 countries	7	11976	No information
N	Lancet	Hofman	Prostate cancer imaging	Australia	10	302	No information
N	Lancet	Holm	Coronary artery disease	9 countries	38	1201	No information
N	Lancet	Horne	Chronic pelvic pain	UK	39	306	Yes	1	0.00326797
N	Lancet	Hsiang	Malaria	Namibia	55	1118 index cases	No information
N	Lancet	Hung	COVID-19 treatment	Hong Kong	6	127	No information
N	Lancet	Jeger	Coronary artery disease	Germany, Austria, Switzerland	14	758	No information
N	Lancet	Jochmans	Kidney disease	Belgium, Netherlands, UK	19	106	No information
N	Lancet	Kim	Acute coronary syndrome	South Korea	35	2338	No information
N	Lancet	Krown	Kaposi sarcoma	6 countries	11	334	Yes	327	0.979042
N	Lancet	Lagunov	COVID-19 vaccine	Russia	2	76	No information
N	Lancet	Lotery	Chronic central serous chorioretinopathy	UK	22	114	White, Asian, mixed, other
N	Lancet	Makkar	Severe aortic stenosis	Australia	52	750	No information
N	Lancet	Mateos	Multiple myeloma	25 countries	162	706	No information
N	Lancet	Mayer	HIV prevention	11 countries	94	5387	Yes	474	0.0879896
N	Lancet	McInnes	Psoriatic arthritis	26 countries	168	853	White, Asian, other
N	Lancet	Mease	Psoriatic arthritis	13 countries	118	1153	White, Asian
N	Lancet	Mittendorf	Triple negative breast cancer	13 countries	75	333	Yes	24	0.0720721
N	Lancet	Olivotto	Obstructuive hypertrophic cardiomyopathy	13 countries	68	251	Yes	6	0.0239044
N	Lancet	Overton	HIV	13 countries	119	1045	Yes	191	0.182775
N	Lancet	Parker	Radical prostatectomy	4 countries	138	1396	No information
N	Lancet	Phillips	Buruli ulcer lesions	Ghana, Benin	5	330	No information
N	Lancet	Ponikowski	Iron deficiency after acute heart failure	15 countries	121	1132	White, Asian, other
N	Lancet	Post	Subarachnoid hemorhage	Netherlands	24	955	No information
N	Lancet	Rangan	Frozen shoulder	UK	35	914	No information
N	Lancet	RECOVERY Collaborative Group	COVID-19 treatment	UK	176	5040	White, other, unknown
N	Lancet	Refinement of Closure of Stroma Site Collaborative	Stoma site closure	UK, Sweden, Denmark	37	790	No information
N	Lancet	Ritchlin	Psoriatic arthritis	6 countries	41	206	Yes	5	0.0242718
N	Lancet	Saez-Llorens	Polio vaccine	Panama	2	834	Yes	4	0.00479616
N	Lancet	Savarirayan	Achondroplasia	7 countries	24	121	White, other
N	Lancet	Schepers	Gallstone pancreatitis	Netherlands	26	232	No information
N	Lancet	Schweitzer	Cataracts	France	5	907	No information
N	Lancet	Shahar-Nissan	Cytomegalovirus transmission	Israel	1	100	No information
N	Lancet	Sharman	Chronic lymphoblastic leukemia	18 countries	142	535	No information
N	Lancet	Silvain	Coronary artery disease	France, Czech Republic	49	1910	No information
N	Lancet	Simpson	Atropic dermatitis	8 countries	88	387	Yes	32	0.0826873
N	Lancet	Skjerven	Atotic dermatitis infants	Norway, Sweden	3	2397	No information
N	Lancet	Skrede	Colorectal cancer	Norway, UK	154	2473	No information
N	Lancet	Staedke	Malaria prevention	Uganda	104	104 clusters	No information
N	Lancet	Stiell	Acute atrial fibrillation	Canada	11	396	No information
N	Lancet	Takahashi	Coronary artery disease	18 countries	85	1800	No information
N	Lancet	Tricou	Dengue vaccine	Dominican Republic, Panama, Philippines	3	1800	No information
N	Lancet	Turan	Atrial fibrillation and delirium	US	6	798	White, other
N	Lancet	Vaduganathan	Heart failure with reduced ejection fraction	Comparison of three trials	N/A	15880	No information
N	Lancet	van der Pluijm	Malaria	8 countries	18	1100	No information
N	Lancet	Voysey	COVID-19 vaccine	UK, Brazil, South Africa	>25	23848	Yes	479	0.0200855
N	Lancet	Wang	COVID-19 treatment	China	10	137	No information
N	Lancet	Ward	influenza vaccine	6 countries	104	22854	Yes	1779	0.077842
N	Lancet	Zhu	COVID-19 vaccine	China	1	108	No information
N	Lancet	Zhu	COVID-19 vaccine	China	1	603	No information
N	Lancet	Zimmer	Melanoma	Germany	20	167	No information
N	NEJM	ACTIV-3/TICO	COVID-19 treatment	16 countries	147	314	Yes	67	0.213376
N	NEJM	Agnelli	Venous thromboembolism and cancer	11 countries	119	1155	No information
N	NEJM	Ahn	Chronic lymphocytic leukemia	US	1	34	No information
N	NEJM	Amarenco	Ischemic stroke	France, South Korea	77	2860	No information
N	NEJM	Andrade	Atrial fibrillation	Canada	18	303	No information
N	NEJM	Andre	Advanced colorectal cancer	23 countries	192	307	No information
N	NEJM	Arabi	MERS	Saudi Arabia	9	95	No information
N	NEJM	Armstrong	Heart failure with preserved ejection fraction	21 countries	167	789	Yes	21	0.026616
N	NEJM	Baden	COVID-19 vaccine	US	99	30351	Yes	6180	0.203618
N	NEJM	Badve	Chronic kidney disease	Australia, New Zealand	31	363	Yes, no Black
N	NEJM	Bailey	Persistent sciatica	Canada	1	128	No information
N	NEJM	Balwani	Acute intermittent porphyria	18 countries	36	89	Yes	0	0
N	NEJM	Bangalore	Coronary disease with advanced kidney disease	30 countries	118	777	Yes	63	0.0810811
N	NEJM	Barrot	Acute respiratory distress syndrome	France	13	205	No information
N	NEJM	Beigel	COVID-19 treatment	10 countries	60	1062	Yes	226	0.212806
N	NEJM	Bernstein	Chronic spontaneous uticaria	US	1	12	No information
N	NEJM	Bhatt	Diabetes and heart failure	32 countries	306	1222	Yes	50	0.0409165
N	NEJM	Bhatt	Diebetes and chronic kidney disease	44 countries	750	10584	Yes	364	0.0343915
N	NEJM	Blanc	Tuberculosis and HIV disease	Ivory Coast, Uganda, Cambodia, Vietnam	6	1047	No information
N	NEJM	Bonaca	Peripheral artery disease	34 countries	542	6564	Yes	155	0.0236137
N	NEJM	Boulware	COVID-19 treatment	US, Canada	N/A	821	No information
N	NEJM	Brouwer	Aortic valve implantation	Europe	17	331	No information
N	NEJM	Brown	Spontaneous pneumothorax	UK	39	316	No information
N	NEJM	Burke	Familial adenomatous polyposis	US, Canada, Europe	17	171	Yes	10	0.0584795
N	NEJM	Cannon	Type 2 diabetes	34 countries	567	8238	Yes	235	0.0285263
N	NEJM	Cao	COVID-19 treatment	China	1	199	No information
N	NEJM	Cappellini	Beta-thalassemia	15 countries	65	336	No information
N	NEJM	Cavalcanti	COVID-19 treatment	Brazil	55	667	No information
N	NEJM	Chalmers	Bronchiectasis	14 countries	116	256	White, other
N	NEJM	Chen	COVID-19 treatment	US, Puerto Rico	164	452	Yes	29	0.0641593
N	NEJM	Choi	Gastric cancer/H. pylori treatment	South Korea	1	1838	No information
N	NEJM	Cohn	Hereditary angioedema	Netherlands	1	2	No information
N	NEJM	Dangas	Aortic valve replacement	16 countries	136	1644	No information
N	NEJM	De Backer	Aortic valve replacement	7 countries	25	231	No information
N	NEJM	de Bono	Metastatic prostate cancer	20 countries	206	387	No information
N	NEJM	de Jager	Tuberculosis	South Africa	2	61	No information
N	NEJM	de Koning	Lung cancer screening	Netherlands, Belgium	N/A	13195	No information
N	NEJM	Deyle	Knee osteoarthritis	US	2	156	No information
N	NEJM	Dhingra	Childhood diarrhea	India, Tanzania	2	4500	No information
N	NEJM	DiNardo	Acute myeloid leukemia	27 countries	134	431	No information
N	NEJM	Doan	Azithromycin use and resistance	Niger	N/A	3800 villages	No information
N	NEJM	Drilon	Non-small ceel lung cancer	12 countries	65	144	Yes	8	0.0555556
N	NEJM	Dummer	Stage III melanoma	25 countries	169	870	White, other (as variable)
N	NEJM	Esrick	Sickle cell disease	US	2	6	No information
N	NEJM	Fenaux	Lower risk myelodysplastic syndromes	11 countries	65	229	No information
N	NEJM	Finn	Hepatocellular carcinoma	17 countries	111	336	No information
N	NEJM	Fishbane	Hemodialysis patients with pruritus	US	56	378	Yes	157	0.415344
N	NEJM	Fizazi	Prostate cancer	36 countries	409	1509	Some	52	0.0344599
N	NEJM	Foà	Acute lymphoblastic leukemia	Italy	34	63	No information
N	NEJM	Frangoul	Sickle cell and beta-thalassemia	7 countries	17	2	No information
N	NEJM	Furie	Lupus nephritis	21 countries	107	446	Yes	61	0.136771
N	NEJM	Gabriël	Taenia solium transmission	Zambia	15	2413	No information
N	NEJM	Ganmaa	Tuberculosis risk	Mongolia	18	8851	No information
N	NEJM	Ginsburg	Pneumonia	Malawi	2	3000	No information
N	NEJM	Goldman	COVID-19 treatment	8 countries	55	397	Yes	44	0.110831
N	NEJM	Griffin	Respiratory syncytial virus	23 countries	164	1453	Yes	256	0.176187
N	NEJM	Gross	Plexiform neurofibroma	US	4	50	No information
N	NEJM	Guimaraes	Atrial fibrillation	Brazil	49	1005	Yes	132	0.131343
N	NEJM	Harris	Long-term follow-up after premature birth	UK, Australia, Ireland, Singapore	25	161	No information
N	NEJM	Hauser	Multiple sclorosis	37 countries	385	1882	No information
N	NEJM	Heerspink	Chronic kidney disease	11 countries	386	4304	Yes	191	0.0443773
N	NEJM	Herbst	Non-small cell lung cancer	19 countries	144	572	Yes	4	0.00699301
N	NEJM	Hernández Martinez	Tracheostomy	Spain	5	330	No information
N	NEJM	Hong	Advanced solid tumors	16 countries	133	129	Yes	6	0.0465116
N	NEJM	Hussain	Prostate cancer	20 countries	205	387	Yes	3	0.00775194
N	NEJM	Hutchinson	Chronic subdural hemotoma	UK	23	748	No information
N	NEJM	ICU-ROX Investigators	Mechanical ventilation in ICU	Australia, New Zealand	21	1000	No information
N	NEJM	Ikematsu	Influenza	Japan	52	752	No information
N	NEJM	Jafar	Hypertension	Bangladesh, Pakistan, Sri Lanka	30	2645	No information
N	NEJM	Jehan	Pneumonia	Pakistan	4	4002	No information
N	NEJM	John	Sickle cell anemia	Uganda	1	187	No information
N	NEJM	Johnston	Acute ischemic stroke	28 countries	414	11016	Yes	53	0.00481118
N	NEJM	Kabashima	Pruritis	Japan	56	143	No information
N	NEJM	Kalil	COVID-19 treatment	8 countries	67	1033	Yes	156	0.151016
N	NEJM	Kang	Asymptomatic aortic stenosis	South Korea	4	145	No information
N	NEJM	Katzmarzyk	Weight loss	US	18	903	Yes	540	0.598007
N	NEJM	Kelly	Obesity	5 countries	32	251	Yes	20	0.0796813
N	NEJM	Kirchhof	Atrial fibrillation	11 countries	135	2789	No information
N	NEJM	Klein	Recurring pericarditis	US, Austrlia, Israel, Italy	21	61	Yes	8	0.131148
N	NEJM	Knops	Prevention of sudden cardiac death	US, Europe	39	849	No information
N	NEJM	Koblan	Schizophrenia	5 countries	34	245	Yes	39	0.159184
N	NEJM	Konkle	Hemophilia A	US, Japan	7	16	White, Asian, Hispanic, Other
N	NEJM	Kozal	HIV	23 countries	108	371	Yes	83	0.22372
N	NEJM	Kwambai	Severe anemia and malaria	Kenya, Uganda	9	1049	No information
N	NEJM	Lacasse	COPD	Canada, France, Spain, Portugal	28	243	No information
N	NEJM	Lamb	Fall and fractures	UK	63	9803	White, other
N	NEJM	Landrigan	Resident schedules and patient safety	US	6	N/A	No information
N	NEJM	Lau	Acute upper gastrointestinal bleeding	Hong Kong	1	516	No information
N	NEJM	Liu	Lymphoid tumors	US	1	11	No information
N	NEJM	Locatelli	Hemophagocytic lymphohistiocytosis	5 countries	14	34	No information
N	NEJM	Low	Yellow fever	Singapore	1	27	No information
N	NEJM	Madhi	Respiratory syncytial virus vaccine	11 countries	87	4636	Yes	2017	0.435073
N	NEJM	Makkar	Aortic valve replacement	US, Canada	57	2032	No information
N	NEJM	Maron	Stable coronary disease	37 countries	320	5179	Yes	204	0.0393898
N	NEJM	Marshall	Meningococcal infection	Australia	237	24269	White, aboriginal, Asian (as variable)
N	NEJM	Martinez-Hernández	Parkinson's disease	US,Spain	2	40	No information
N	NEJM	Martins	Stroke	Brazil	18	300	White, other (as variable)
N	NEJM	Miller	Amyotrophic lateral sclerosis	6 countries	18	50	No information
N	NEJM	Minard-Colin	Non-Hodgkins lymphoma	10 countries	10	328	No information
N	NEJM	Mitjá	COVID-19 treatment	Spain	3	2314	No information
N	NEJM	Modi	Her2 positive breast cancer	8 countries	72	184	Yes	0	0
N	NEJM	Morand	Lupus erythematosus	16 countries	119	362	Yes	42	0.116022
N	NEJM	Murthy	Her2 positive breast cancer	15 countries	155	612	Yes	55	0.0898693
N	NEJM	Newsome	Nonalcoholic steatohepatitis	16 countries	143	320	Yes	2	0.00625
N	NEJM	Nidorf	Chronic coronary disease	Australia	13	5522	No information
N	NEJM	Nijenhuis	Aortic valve implantation	Europe	17	313	No information
N	NEJM	Nordanstig	Peripheral artery disease	Sweden	22	2289	No information
N	NEJM	Okumura	Atrial fibrillation	Japan	164	984	No information
N	NEJM	Olsen	Mechanical ventilation	Denmark, Norway, Sweden	8	700	No information
N	NEJM	Orkin	HIV	11 countries	108	566	Yes	103	0.181979
N	NEJM	Packer	Heart failure	20 countries	520	3730	Yes	257	0.0689008
N	NEJM	Paganoni	Amyotrophic lateral sclerosis	US	25	135	White, other
N	NEJM	Paik	Non-small cell lung cancer	11 countries	130	152	White, Asian
N	NEJM	Pasi	Hemophilia A	UK	6	15	No information
N	NEJM	Pejovic	Neonatal resuscitation	Uganda	1	1154	No information
N	NEJM	Polack	COVID-19 vaccine	6 countries	166	37706	Yes	3492	0.0926113
N	NEJM	Powles	Urothelial carcinoma	29 countries	197	700	No information
N	NEJM	Raal	Familiar hypercholesterolemia	11 countries	30	65	Yes	2	0.0307692
N	NEJM	Rabe	COPD	26 countries	741	8509	No information
N	NEJM	Ramalingham	Non-small cell lung cancer	30 countries	170	556	Asian, non-Asian
N	NEJM	Ray	Elevated LDL	US	145	3178	White, other
N	NEJM	RECOVERY Collaborative group	COVID-19 treatment	UK	176	6425	White, minority, unknown
N	NEJM	RECOVERY Collaborative group	COVID-19 treatment	UK	176	4717	White, minority, unknown
N	NEJM	Rosamond	Ddefibrillator delivery by drone	US	N/A	N/A
N	NEJM	Rosenson	Hypercholesterolemia	20 countries	85	276	Yes	4	0.0144928
N	NEJM	Rosenstock	Type 2 diabetes	6 countries	49	247	No information
N	NEJM	Rubbert-Roth	Rheumatoid arthritis	28 countries	120	612	Yes	21	0.0343137
N	NEJM	Salama	COVID-19 treatment	6 countries	51	377	Yes	56	0.148541
N	NEJM	Samama	Nonmajor orthopedic surgery	10 countries	200	3604	No information
N	NEJM	Santos	Heterozygous familial hypercholesterolemia	23 countries	47	157	White, other
N	NEJM	Schlaff	Uterine fibroids	US, Puerto Rico	76	790	Yes	533	0.674684
N	NEJM	Schmid	Triple negative breast cancer	21 countries	181	784	No information
N	NEJM	Shaw	ALK-positve lung cancer	23 countries	104	296	Yes	1	0.00337838
N	NEJM	Shitara	Gastric cancer	Japan, South Korea	66	187	No information
N	NEJM	Shore	Prostate cancer	22 countries	155	930	No information
N	NEJM	Simonovich	COVID-19 treatment	Argentina	12	228	No information
N	NEJM	Slamon	Advanced breast cancer	29 countries	175	726	White, Asian, other (as variable)
N	NEJM	Spertus	Coronary disease	37 countries	320	4617	White, other
N	NEJM	Spertus	Coronary and advanced kidney disease	30 countries	118	777	White, other
N	NEJM	Stander	Prurigo nodularis	4 countries	16	70	Yes	2	0.0285714
N	NEJM	STARRT-AKI Investigators	Acute kidney injury	15 countries	168	3019	No information
N	NEJM	Sternberg	Prostate cancer	32 countries	300	1401	No information
N	NEJM	Swindells	HIV	13 countries	115	616	Yes	139	0.225649
N	NEJM	Teerlink	Systolic heart failure	35 countries	945	8256	Yes	562	0.0680717
N	NEJM	Trapnell	Autoimmune pulmonary alveolar proteinosis	18 countries	34	138	No information
N	NEJM	Tsimikas	Cardiovascular disease	5 countries	30	286	White, other
N	NEJM	van Kempen	Neonatal hypoglycemia	Netherlands	17	689	No information
N	NEJM	Vanderver	Aicardi-Goutieres syndrome	US	1	35	No information
N	NEJM	Voskoboinik	Atrial fibrillation	Australia	6	140	No information
N	NEJM	Walsh	ANCA-associated vasculitis	15 countries	98	704	No information
N	NEJM	Wang	Mantle cell lymphoma	4 countries	32	74	No information
N	NEJM	Wazni	Atrial fibrillation	US	24	203	No information
N	NEJM	Webb	Recurrent cellulitis	Australia	1	84	No information
N	NEJM	Wei	Acute myeloid leukemia	23 countries	148	472	No information
N	NEJM	WHO ACTION Trials Collaborators	Early preterm birth	5 countries	29	2852	No information
N	NEJM	WHO Solidarity Trial Consortium	COVID-19 treatment	30 countries	405	11330	No information
N	NEJM	Windecker	High bleeding risk	23 countries	89	1996	No information
N	NEJM	Wirth	Thyroid cancer	12 countries	65	162	Yes	3	0.0185185
N	NEJM	Wolf	Non-small cell lung cancer	20 countries	96	364	No information
N	NEJM	Wood	Statin side effects	UK	1	60	No information
N	NEJM	Wu	Non-small cell lung cancer	25 countries	242	682	Asian, non-Asian (as variable)
N	NEJM	Yang	Acute stroke	China	41	656	No information
N	NEJM	Yusuf	Cardiovascular disease	9 countries	86	5713	No information
N	NEJM	Zeiser	Graft versus host disease	22 countries	105	309	Yes	1	0.00323625
